# HiFi sequencing accurately identifies clinically relevant variants in paralogous genes

**DOI:** 10.1101/2025.10.29.25339045

**Authors:** Bart van der Sanden, Christian Betz, Katharina Herzog, Esther Schamschula, Katharina Wimmer, Inga Vater, Saranya Balachandran, Xiao Chen, Jordi Corominas Galbany, Raoul Timmermans, Ronny Derks, HiFi Solves EMEA Consortium, Malte Spielmann, Michael A. Eberle, Christian Gilissen, Lisenka E.L.M. Vissers, Johannes Zschocke, Hanno J. Bolz, Alexander Hoischen

## Abstract

Short-read sequencing (SRS) methods have improved the detection of small genetic variants but remain limited in highly homologous genomic regions, such as segmental duplications with gene-pseudogene pairs. These paralogous regions often require complex, locus-specific assays for accurate analysis. Long-read genome sequencing (lrGS) technologies, such as PacBio HiFi sequencing, can span these regions but still face challenges in variant calling due to alignment ambiguities. Here, we evaluated PacBio HiFi lrGS combined with Paraphase, a dedicated haplotype-based variant caller, in 86 individuals with 125 known clinically relevant variants across 11 paralogous loci. Standard HiFi variant callers detected 95/125 variants, while the remaining 30 variants were only identified by Paraphase. Together, the standard variant callers and Paraphase detected all known variants, including SNVs, InDels, CNVs, SVs, and gene conversions. In addition, lrGS allowed accurate phasing and gene-pseudogene copy number detection. We demonstrate that PacBio HiFi lrGS, particularly when integrated with Paraphase, enables comprehensive variant detection in previously difficult-to-assess genomic regions. These results also suggest that lrGS is ready for a wider implementation, possibly as a first-tier diagnostic approach for individuals with suspected variants in these paralogous regions.
