## Supplementary material for "HiFi sequencing accurately identifies clinically relevant variants in paralogous genes": Table S2

### Sheet: Sheet1
Sample-ID	Gender	# HiFi Reads	HiFi Yield (Gb)	HiFi Read Length (bp)	HiFi QC	Coverage (x-fold)
S1	F	4450646	72.45	16278	32	22.8
S2	F	5522378	91.19	16513	30	28.5
S3	F	4977371	77.15	15499	31	23.97
S4	M	3516441	61.88	17596	31	19.44
S5	F	8203046	110.58	12889	34	34.69
S6	M	7285188	94.22	12712	34	29.05
S7	F	5505374	91.05	16537	33	28.56
S8	F	5820714	85.4	14672	31	26.72
S9	M	6204707	89.57	14435	32	28.14
S10	F	5892871	93.99	15950	32	29.47
S11	M	7714923	100.76	14345	35	34.72
S12	F	6199898	81.72	13180	32	19.69
S13	F	5265947	81.63	15500	30	30.1
S14	M	5550023	86.95	15665	30	21.39
S15	F	5765458	58.64	10170	39	18.83
S16	F	10116309	130.69	12918	37	41.94
S17	F	9399775	82.6	8787	38	26.53
S18	F	6452504	114.56	17754	32	36.74
S19	F	8161796	138.16	16927	34	44.31
S20	F	9894627	127.89	12925	37	41.04
S21	F	8193236	127.01	15501	34	40.75
S22	F	7266909	72.49	9975	36	23
S23	F	8505257	104.11	12285	34	32.66
S24	F	4697069	81.75	17404	32	25.26
S25	M	7141195	102.3	14325	32	31.91
S26	F	5576558	86	15421	32	26.86
S27	F	4887437	92.49	18924	32	29.11
S28	F	6881368	97.86	14221	34	30.64
S29	F	5172785	86.62	16745	31	27.2
S30	M	4095362	69.71	17022	31	21.71
S31	F	7293838	95.14	12326	34	29.85
S32	F	6138267	99.36	15095	32	31.17
S33	F	5887672	90.13	15309	32	26.32
S34	F	6683169	105.71	15817	31	27.85
S35	F	6326799	100.16	15831	31	24.34
S36	M	6486801	92.82	14308	31	22.74
S37	F	6119549	92.79	15162	31	26.02
S38	M	7633914	109.89	13608	33	24.03
S39	F	6906555	106.46	15742	33	11.92
S40	M	6300045	102.71	16300	32	32.77
S41	M	5682793	90.25	15880	33	28.71
S42	F	7661674	119.54	15600	33	38.04
S43	F	6660862	106.29	15960	33	33.93
S44	F	7209847	104.15	14445	31	32.47
S45	M	7308705	116.93	15998	31	36.62
S46	M	7288033	74.03	10171	36	23.55
S47	M	5882552	100.37	17061	32	31.46
S48	F	5104091	84.01	16459	30	26.11
S49	M	4563338	85.34	18702	29	26.65
S50	M	5239012	88.09	16815	30	27.66
S51	M	5274354	89.53	16974	31	28.01
S52	M	5983471	91.1	15224	31	28.55
S53	M	5181704	92.14	17782	30	28.75
S54	M	8511533	97.93	11133	36	30.72
S55	M	6899027	82.94	11852	36	26.02
S56	M	7139883	92.75	12684	33	29.1
S57	F	7452946	85.31	11089	35	26.76
S58	F	7295523	67.88	9053	33	21.29
S59	M	6282829	94.34	15015	33	29.62
S60	M	6431159	93.42	14526	31	29.22
S61	M	6524521	95.11	14577	33	29.66
S62	M	5974085	90.54	15155	31	28.27
S63	F	4763705	82.2	17254	33	25.82
S64	M	4859721	87.42	17988	31	27.27
S65	F	5832838	102.67	17602	32	32.16
S66	M	5782384	103.99	17983	31	32.59
S67	M	6077651	94.66	15575	33	29.68
S68	M	6016651	97.75	16247	32	30.52
S69	M	8535074	75.77	8534	35	23.77
S70	F	7571734	91.5	11863	34	28.7
S71	F	6834821	73.45	10702	37	23.04
S72	M	7161124	80.79	10971	36	25.34
S73	M	5862537	74.86	12543	32	23.48
S74	M	5547709	95.35	17186	30	29.71
S75	M	6213828	98.91	15918	31	31.01
S76	M	5808146	90.17	15525	32	28.21
S77	M	6446951	94.26	14621	32	29.26
S78	M	5680310	98.88	17406	33	31.05
S79	F	6750205	102.75	15221	34	32.27
S80	F	5448814	91.02	16703	31	28.7
S81	M	5661100	90.04	15905	31	28.19
S82	M	5039593	84.41	16749	31	26.33
S83	F	8009027	82.89	11491	35	28.87
S84	F	5452627	94.73	17372	31	29.7
S85	F	5782779	95.99	16598	31	30.13
S86	F	5115314	88.08	17217	31	27.58
Mean		6.37093e+06	93.0363	14882.6	32.5814	28.5731
Median		6.16908e+06	92.315	15500.5	32	28.63
